# Immune cells in bronchoalveolar lavage fluid of Ugandan adults who resist versus those who develop latent *Mycobacterium tuberculosis* infection

**DOI:** 10.1101/2021.01.25.21250463

**Authors:** Bonnie A. Thiel, William Worodria, Sophie Nalukwago, Mary Nsereko, Ingvar Sanyu, Lalitha Rejani, Josephine Zawedde, David H Canaday, Catherine M Stein, Keith A Chervenak, LaShaunda L Malone, Ronald Kiyemba, Richard F Silver, John L Johnson, Harriet Mayanja-Kizza, W Henry Boom

## Abstract

**Background:** The search for immune correlates of protection against *Mycobacterium tuberculosis* (MTB) infection in humans is limited by the focus on peripheral blood measures. Bronchoalveolar lavage (BAL) can safely be done and provides insight into cellular function in the lung where infection is first established. In this study, blood and lung samples were assayed to determine if heavily MTB exposed persons who resist development of latent MTB infection (RSTR) *vs* those who develop latent MTB infection (LTBI), differ in the make-up of resident BAL innate and adaptive immune cells.

**Methods:** Bronchoscopy was performed on 21 healthy long-term Ugandan RSTR and 25 LTBI participants. Immune cell distributions in BAL and peripheral blood were compared by differential cell counting and flow cytometry.

**Results:** The bronchoscopy procedure was well tolerated with few adverse reactions. Differential macrophage and lymphocyte frequencies in BAL differed between RSTR and LTBI. When corrected for age, this difference lost statistical significance. BAL CD4+ and CD8+ T cells were almost entirely composed of effector memory T cells in contrast to PBMC, and did not differ between RSTR and LTBI. BAL NKT, γδ T cells and NK cells also did not differ between RTSR and LTBI participants. There was a marginally significant increase (p=0.034) in CD8 T effector memory cells re-expressing CD45RA (T_EMRA_) in PBMC of LTBI *vs* RSTR participants.

**Conclusion:** This observational case-control study comparing unstimulated BAL from RSTR *vs* LTBI, did not find evidence of large differences in the distribution of baseline BAL immune cells. PBMC T_EMRA_ cell percentage was higher in LTBI relative to RSTR suggesting a role in the maintenance of latent MTB infection. Functional immune studies are required to determine if and how RSTR and LTBI BAL immune cells differ in response to MTB.
