## Supplemental S1 Dataset for "Immune cells in bronchoalveolar lavage fluid of Ugandan adults who resist versus those who develop latent *Mycobacterium tuberculosis* infection"

### Sheet: Table 1
S1 Dataset Table 1: Participant demographic information
anonymizedID	classification	age	sex	BCG Scar	height.cm	weight.kg	BMI	YearsOnFollowup
1	RESISTER	23-27	Female	Present	154	48.3	20.366	15.3178
2	RESISTER	18-22	Female	NA	170	54.15	18.737	16.937
3	RESISTER	23-27	Male	Present	179	76	23.7196	17.1945
4	RESISTER	23-27	Male	Present	170	66.4	22.9758	15.7096
5	LTBI	23-27	Male	NA	140	58.075	29.6301	17.0219
6	LTBI	23-27	Female	NA	153	61.125	26.1118	16.0219
7	RESISTER	18-22	Male	Absent	174	67.925	22.4353	16.7562
8	RESISTER	18-22	Male	Present	176	57	18.4013	14.9096
9	RESISTER	23-27	Female	NA	156	66.775	27.4388	15.863
10	LTBI	23-27	Female	Present	155	50.65	21.0822	15.6027
11	RESISTER	18-22	Female	Absent	157	49	19.8791	16.4685
12	LTBI	23-27	Female	Present	154	67.775	28.5778	15.1507
13	LTBI	23-27	Male	Present	172	54.5	18.4221	16.4438
14	LTBI	23-27	Male	Present	167	61.775	22.1503	14.337
15	LTBI	18-22	Male	Present	162	53.025	20.2046	15.4384
16	LTBI	> 32	Female	Absent	156	80.575	33.1094	13.5315
17	LTBI	> 32	Male	Present	171	82.025	28.0514	12.5836
18	RESISTER	18-22	Female	Present	152	55.375	23.9677	13.9726
19	LTBI	28-32	Female	Present	162	58.35	22.2337	13.3781
20	RESISTER	18-22	Male	Present	184	71.875	21.2296	14.7397
21	LTBI	18-22	Male	Present	170	66.825	23.1228	13.3534
22	LTBI	23-27	Male	Present	175	57.45	18.7592	13.3151
23	LTBI	18-22	Female	Present	160	48.25	18.8477	13.8164
24	RESISTER	23-27	Male	Present	160	51.975	20.3027	13.8849
25	LTBI	> 32	Male	Present	168	65.25	23.1186	13.3808
26	RESISTER	23-27	Female	Present	160	71.025	27.7441	13.4959
27	LTBI	28-32	Male	Present	175	78.55	25.649	12.7863
28	RESISTER	23-27	Female	NA	160	70.825	27.666	12.7836
29	RESISTER	18-22	Male	Present	164	43.725	16.2571	13.9945
30	LTBI	28-32	Male	Absent	178	66.025	20.8386	13.4411
31	LTBI	28-32	Female	Present	159	71.625	28.3316	12.3616
32	RESISTER	23-27	Male	Present	157	63.65	25.8225	11.3233
33	RESISTER	23-27	Male	Present	171	74.1	25.3411	10.9178
34	LTBI	28-32	Female	Present	158	77.45	31.0247	12.6685
35	LTBI	23-27	Female	Present	168	63.275	22.4189	11.0959
36	LTBI	> 32	Female	Present	163	81.125	30.5337	11.2055
37	LTBI	23-27	Female	Present	144	41.65	20.0858	10.9616
38	LTBI	18-22	Female	Present	162	56.85	21.6621	11.0027
39	LTBI	23-27	Male	Present	177	68.7	21.9286	10.1507
40	RESISTER	18-22	Female	Absent	164	75.675	28.1362	10.3863
41	LTBI	28-32	Male	Present	168	60.55	21.4534	9.11781
42	RESISTER	23-27	Male	Present	175	64.425	21.0367	9.84932
43	RESISTER	18-22	Female	NA	165	47.875	17.5849	8.58082
44	RESISTER	18-22	Male	NA	159	45.45	17.9779	7.67671
45	RESISTER	18-22	Male	Present	166	60.275	21.8736	7.74521
46	LTBI	> 32	Female	Present	164	81.475	30.2926	6.21644

### Sheet: Table 2a
S1 Dataset Table 2a: BAL cell yields
anonymizedID	classification	mls BALfluid recovered (240 mls instilled)	percent yield BAL fluid recovered	Total BAL cell yield x 1million	percent Cell Viability	BAL cell yield x 10^4 per ml fluid recovered
1	RESISTER	181	75.42	NA	NA	NA
2	RESISTER	191	79.6	10.6	77.36	5.54974
3	RESISTER	186.5	77.71	14.6	95.89	7.82842
4	RESISTER	201.2	83.83	14.8	94.59	7.35586
5	LTBI	172.5	71.88	19.6	98.98	11.3623
6	LTBI	194	80.83	24.4	46.72	12.5773
7	RESISTER	186	77.5	9	91.11	4.83871
8	RESISTER	187.5	78.13	NA	NA	NA
9	RESISTER	195	81.25	8	100	4.10256
10	LTBI	194	80.83	25.6	90.63	13.1959
11	RESISTER	170	70.83	16	95	9.41176
12	LTBI	154	64.17	NA	NA	NA
13	LTBI	160.5	66.88	15.6	100	9.71963
14	LTBI	193	80.42	13.2	93.94	6.83938
15	LTBI	200	83.33	21.3	93.43	10.65
16	LTBI	190	79.17	NA	NA	NA
17	LTBI	125	52.08	NA	NA	NA
18	RESISTER	175.1	72.96	21	80.96	11.9931
19	LTBI	177	73.75	NA	NA	NA
20	RESISTER	177	73.75	13.6	91.18	7.68362
21	LTBI	201	83.75	NA	NA	NA
22	LTBI	174.5	72.71	NA	NA	NA
23	LTBI	195	81.25	10.2	84.31	5.23077
24	RESISTER	200.1	83.37	28	92.86	13.993
25	LTBI	178.4	74.33	11.6	81.03	6.50224
26	RESISTER	185.5	77.29	20.4	89.22	10.9973
27	LTBI	198	82.5	14.2	91.55	7.17172
28	RESISTER	206.3	85.96	12.4	85.48	6.01066
29	RESISTER	159	66.25	30	90.67	18.8679
30	LTBI	192	80	15.4	89.61	8.02083
31	LTBI	189	78.75	21	90.48	11.1111
32	RESISTER	185.5	77.29	NA	NA	NA
33	RESISTER	164	68.33	NA	NA	NA
34	LTBI	188.3	78.46	12.8	93.75	6.79766
35	LTBI	176	73.33	13	100	7.38636
36	LTBI	166.8	69.5	5.4	100	3.23741
37	LTBI	171	71.25	28.2	82.27	16.4912
38	LTBI	92	38.33	9.4	85.11	10.2174
39	LTBI	169	70.42	13.4	92.54	7.92899
40	RESISTER	190	79.17	9.6	85.42	5.05263
41	LTBI	143.5	59.79	NA	NA	NA
42	RESISTER	191	79.58	23.4	100	12.2513
43	RESISTER	129.5	53.96	8	80	6.17761
44	RESISTER	197.5	82.29	21.8	90.82	11.038
45	RESISTER	186	77.5	8.4	100	4.51613
46	LTBI	171	71.25	NA	NA	NA

### Sheet: Table 2b
S1 Dataset Table 2b: BAL cell differentials
anonymizedID	classification	Lymphocytes 60K%	macrophages 60K%	neutrophils 60K%	Eosinophils 60K%	Basophils 60K%
1	RESISTER	9	91	0	0	0
2	RESISTER	11.5	84.5	2	2	0
3	RESISTER	12	87.5	0	0.5	0
4	RESISTER	13.5	82.5	2	1	1
5	LTBI	8.5	87.5	0	4	0
6	LTBI	12.5	86	0.5	1	0
7	RESISTER	6	93	1	0	0
8	RESISTER	6	94	0	0	0
9	RESISTER	17.5	78	2.5	2	0
10	LTBI	14.5	76.5	8.5	0.5	0
11	RESISTER	5.5	93	1.5	0	0
12	LTBI	10.5	85	3	1	0.5
13	LTBI	7	92	1	0	0
14	LTBI	13.5	83.5	2	1	0
15	LTBI	5	93.5	0.5	0.5	0.5
17	LTBI	14.5	72.5	3	5	5
18	RESISTER	11	86	2.5	0.5	0
20	RESISTER	11	88.5	0	0.5	0
21	LTBI	12	79.5	3.5	2.5	2.5
22	LTBI	17	62.5	10	4	6.5
23	LTBI	11	87.5	1	0.5	0
24	RESISTER	11.5	80.5	5	3	0
25	LTBI	14	80	4	2	0
26	RESISTER	6.5	90.5	3	0	0
27	LTBI	23.5	68.5	4.5	1	2.5
28	RESISTER	20	73.5	3	1.5	2
29	RESISTER	10	85.5	2.5	2	0
30	LTBI	17	80.5	2	0	0.5
31	LTBI	6.5	92.5	0.5	0.5	0
32	RESISTER	19.5	78	0.5	1.5	0.5
33	RESISTER	9.5	88.5	1.5	0.5	0
34	LTBI	5.5	93	1	0.5	0
35	LTBI	12.5	84	2	1.5	0
36	LTBI	23.5	71	2	2.5	1
37	LTBI	11	82.5	4	1	1.5
38	LTBI	22	72	2.5	1.5	2
39	LTBI	14	79	3	2.5	1.5
40	RESISTER	7.5	91.5	0.5	0.5	0
41	LTBI	14	79.5	3	2	1.5
42	RESISTER	10	88	1.5	0.5	0
44	RESISTER	3	94	2.5	0.5	0
45	RESISTER	13.5	86.5	0	0	0
46	LTBI	22.5	76	0.5	0	1
